# Experience of Adults with Upper-limb Difference and their Views on Sensory Feedback for Prostheses: A Mixed Methods Study

**DOI:** 10.1101/2022.03.13.22272179

**Authors:** Leen Jabban, Benjamin W. Metcalfe, Jonathan Raines, Dingguo Zhang, Ben Ainsworth

## Abstract

**Background:** Upper-limb prostheses are regularly abandoned, in part due to the mismatch between user needs and prostheses performance. Sensory feedback is among several technological advances that have been proposed to reduce device abandonment rates. While it has already been introduced in some high-end commercial prostheses, limited data is available about user expectations in relation to sensory feedback. The aim of this study is thus to use a mixed methods approach to provide a detailed insight of users’ perceptions and expectations of sensory feedback technology, to ensure the addition of sensory feedback is as acceptable, engaging and ultimately as useful as possible for users and, in turn, reduce the reliance on compensatory movements that lead to overuse syndrome.

**Methods:** The study involved an online survey (N=37) and video call interviews (N=15) where adults with upper-limb differences were asked about their experience with limb difference and prosthesis use (if applicable) and their expectations about sensory feedback to prostheses. The survey data were analysed quantitatively and descriptively to establish the range of sensory feedback needs and their variations across the different demographics. Reflexive thematic analysis was performed on the interview data, and data triangulation was used to understand key behavioural issues to generate actionable guiding principles for the development of sensory feedback systems.

**Results:** The survey provided a list of practical examples and suggestions that did not vary with the different causes of limb difference or prosthesis use. The interviews showed that although sensory feedback is a desired feature, it must prove to have more benefits than drawbacks. The key benefit mentioned by participants was increasing trust, which requires a highly reliable system that provides input from several areas of the hand rather than just the fingertips. The feedback system should also complement existing implicit feedback sources without causing confusion or discomfort. Further, the effect sensory feedback has on the users’ psychological wellbeing was highlighted as an important consideration that varies between individuals and should therefore be discussed. The results obtained were used to develop guiding principles for the design and implementation of sensory feedback systems.

**Conclusions:** This study provides a mixed-methods research on the sensory feedback needs of adults with upper-limb differences, enabling a deeper understanding of their expectations and worries. Guiding principles were developed based on the results of a survey and interviews to inform the development and assessment of sensory feedback for upper-limb prostheses.
