## Additional file 4: Survey open text responses for "Experience of Adults with Upper-limb Difference and their Views on Sensory Feedback for Prostheses: A Mixed Methods Study"

### Sheet: Sheet 1
time (classified)	Level (classified)	cause (classified)	prosthesis use	7.1.a. Interacting with kids/ babies (e.g. holding them)	7.2.a. Interacting with others (e.g. shaking hands)	7.3.a. Eating	7.4.a. Dressing	7.5.a. Cooking	7.6.a. House cleaning	7.7.a. Operating tools	8. What would you say are the most common errors you make when using a prosthesis?	11. The feeling you will get through the sensory feedback system will be similar to the feeling of your phone vibrating when you get a notification. Imagine that you are trying to hold an object, a cup for example. Would you prefer to get the vibration feeling when there is a change (for example, the cup is about to fall/slip) or would you prefer to get regular vibration (for example, vibration e…	11.a. If you selected Other, please specify:	11.b. Why?	11.c. What are other changes in how the prosthesis is engaging with the object held (other than slip) when getting this sensory feedback could be helpful?	12. In order to deliver the feeling, electrodes will have to be placed on your skin. You will feel the vibration through the electrodes. Would you prefer to have the electrodes integrated into the socket or separate (a cuff, for example, with wireless connection)?	12.a. Could you please explain why? What are some concerns you have about the electrode location?	13. The system will enable you to modify the sensation settings using a mobile app. What are some concerns that you have about the way you can adjust the sensation settings?	13.a. What are some features you hope to see in the app?	14. The sensory feedback system will have an option to switch it off. When do you expect to want to switch it off and what would be the reason for that?	15. The following benefits have been associated with sensory feedback. Could you please rate them based on how important they are to you? Your opinion will enable us to know what to focus on as part of our research.	15.1.a. Makes it easier to control the prostheses	15.1.b. Makes it easier to control the prostheses - Why?	15.2.a. Reduces phantom limb pain	15.2.b. Reduces phantom limb pain - Why?	15.3.a. Makes the prosthesis feel more like a part of the body rather than a tool	15.3.b. Makes the prosthesis feel more like a part of the body rather than a tool - Why?	15.4.a. It is emotionally pleasing to feel touch through the prosthesis	15.4.b. It is emotionally pleasing to feel touch through the prosthesis - Why?	16. Is there anything we haven't mentioned?	17. Do you have any extra comments or concerns?
more than 10	B	Congenital	I use my prosthesis daily	Too hard	Do not use, use other hand	Knife drops out sometimes	Do not use	Rarely use	Do not use	Not used		Feedback when there is change		That's more important		electrodes inside the socket	Wouldn't want them outside, too many wires showing, may get knocked too	The time it takes	Lots of sequence patterns	Holding my dogs lead, then i dont accidentally open tge hand		very important	The more use it will be	not important	Dont get this	important	It will be used more if it feels oart of your body	important	It will be a first and be helpful for using the hand	No	No
more than 10	C	Acquired	I use my prosthesis at least once a week	Holding babies and picking up kids	N/a	Holding a fork as I cut food. Holding a sandwhich.	N/a	Holding a pot or pan handle	N/a	Holding a screw or nail	None these days	Feedback when there is change		I only want feedback when there is change. I feel constant feedback would result in eventual numbness in the feedback site.	Sound and maybe a led force indicator on hand itself.	electrodes inside the socket	I have a roll on sleeve and depend on it for grip to my residual limb. I would not want another point of slippage that a separate cuff would cause.	There should be a backup in case you are off grid and have no access to app.	Party mode (i hope this made you smile)	To conserve power; if grasp pressure is not critical; if grapes object is vibrating so feedback math be constant, intrusive or inaccurate		important	Isn't this the point?	very important	Wouldn't this be grand?	very important	Yes please	not important	My emotions don't work that way.		Thank you for you efforts in making life better. I'm happy to discuss an idea I have in regards to attachment of prothesis.
	B	Congenital	I never used a prosthesis									Feedback when there is change		Seems like to much feedback would become white noise	Intensity based on grip exerted	separate electrodes	Seems like the cuff would be more flexible with fit	None	Unsure	I think you would want to especially if noise is an issue. No wants attention flipping through a hymnal at a funeral.		very important	I want finite control or its not going to be used	not important	Dont have any	important	I want to use it intuitively	neutral	I dont understand the concept	Not sure. Never had one.	No
	B	Congenital	I used a prosthesis in the past but not anymore	To hard	Not being able to release properly	None	None	None	None	None	Pinching myself and grasping to tight	Feedback when there is change		Constant feedback might be overstimulating for some people	If over gripping the object	electrodes inside the socket	Having the electrodes integrated into the socket would make the arm less obtrusive for the user	None	Full 100% adjustability of the arm and hand	When doing light duty chores, so the user doesn't have to worry about the grip strength		very important	Don't want to hurt anyone on accident	neutral	I don't have phantom limb pain, mine was a birth defect. But it would benefit other that may have phantom limb pain	very important	Gives more controllability if you can feel it	important	It doesn't make the user feel part robot	No	No
	B	Congenital	I used a prosthesis in the past but not anymore	Don't use	Don't use	Don't use	Don't use	Don't use	Don't use	Don't use	I no longer use my prosthetic	Regular feedback		This option seems more useful to determine grip strength	Amount of pressure and resistance from the object.	no preference	It's hard to say without experiencing the device. But integrated electrodes seem like they would be more convenient.	Sounds like a clever way to integrate this feature.	Can't think of any.	Maybe when I'm doing something passive like reading or watching a film.		very important	This was the main reason I abandoned prothesics. They were too clunky.	not important	Never had this issue.	important	I've likened previous prosthetics to able visited folks wearing a third limb.	not important	This is not a priority for me. I was born an amputee, so I have to emotional connection to this sensation.
	B	Acquired	I never used a prosthesis									no preference		Any sensory feedback would be helpful	Grip strength and changing grip patterns	electrodes inside the socket	Bilateral amputees would have a harder time placing separate electrodes on	Connection issues from the app to the prosthetic	Different vibrational strengths	Battery life		important	Any sensation would be beneficial	important	Phantom pain sucks	important	Having the idea of having any original feeling of a hand is good	important	I miss the sensation of touch	Battery life between off and on	No
	C	Acquired	I used a prosthesis in the past but not anymore	Would hold baby in good arm	Would use good arm.	Use good arm.	My prosthetic arm would be the last thing I would put on, I have help dressing	Would use good arm for the little cooking I do.	Use good arm.	N/A	Because I had little control over it, it would swing outwards when moving drawing attention to it.	Feedback when there is change		So you feel more in control of it and can respond accordingly.	Don’t know.	no preference	I guess it would be different for everyone. Electrodes in socket may make it more uncomfortable, separate electrodes may become loose and untidy.	If the internet fails I guess you wouldn’t be able to change settings, as long as it was instantaneous so you didn’t get hurt if you wanted to turn sensation down.	Not sure.	Depending how your nerves react, you may want a break as it may over simulate them.		important	Less awkward, only have 1 arm.	very important	Very tiring + painful.	important	Needs to be of use, good to look at, easy to use.	neutral	Not sure whether this would be the case. Could have opposite effect - remind you that youve lost a limb.	Has to be simple abs straightforward as only have one useful arm.
less than 1	C	Acquired	I use my prosthesis daily	Not applicable	Don t do it. I use my left hand instead	Cutting méat or whatever is impossible with only one hand and my prothesis can t help much as my elbow cant move	Difficult to get dressés with à fix prothesis	My wife cooks for me	Impossible. We had to hire à cleaning lady	Working on a pc with only one arm is hard.	Not always reliable. Sometimes things fall on the ground	Feedback when there is change		Not to be mixed up	Feels like réal	electrodes inside the socket	All in one	Not always easy to use an app with only 1 hand		When e. G. In à meeting		very important		very important	I do suffer à lot	important		neutral
	C	Acquired	I never used a prosthesis									Regular feedback		To help guide me with the level of control required		no preference		Simple interface,		Sleep and maintenance		very important		very important	Plp is very debilitating	important		important			This research offers hope for shoulder disarticulatiom
less than 1	B	Acquired	I use my prosthesis daily	hooks look scary	as above	hard to pick up cutlery. no bend at wrist for hero arm	don't use	hard to orient prosthesis	don't use	grip of needles not good enough with hero arm.	orientation issues	Feedback when there is change		constant feedback would be irritating		electrodes inside the socket	problems with donning / doffing	none	voice control	when tired.		important		neutral		very important		important
6 to 10	C	Acquired	I use my prosthesis at least once a week	na	na	dorrance hook does not hold fork well	good for holdig tie/cuff only	holds things in place	helpful with laundry/trash	good for holding items still	losing grip	Feedback when there is change		less annoying	crushing plastic bottles, cup, aluminum cans	electrodes inside the socket	simpler	limit options to keep simple	grip strength variable	no need to shut off		very important	greifer can crush things easily	very important	unsure how this might help	very important	that might help pp	neutral	not an emotional thing
more than 10	B	Congenital	I use my prosthesis daily	safety	no worries	elbow doesn't flex enough	i use the other hand	no worries	no worries	no worries		no preference								no idea		neutral		neutral		neutral		neutral
	B	Congenital	I used a prosthesis in the past but not anymore	I wouldn't have been able to do that because the arm is immobile. It just hung down the side of my body.	Made me more of target of people prejudice.	It made it more difficult as the arm had no function.	Made it harder as the arm had matted skin that would get stuck inside clothing.	Disabled me from cooking. It was more of a fire hazard than anything.	Couldn't use it for this as it didn't function.	Couldn't use it at it had no function.	I couldn't function with it, It just looked like a human arm but it did nothing.	Feedback when there is change		It would be the closest feeling to the 'normal' change of an arm.		electrodes inside the socket	It would give a better feeling of control to our residual arm.	If I lose my phone, I wouldn't be able to function it.	Battery life.	At work		very important		very important		very important		very important
more than 10	B	Congenital	I use my prosthesis daily	Can’t grasp their hand while walking together , my babies I often picked up with one hand only because it felt safer	My biggest concern is having something in my hand and not being able to swap hands if someone reaches out to shake hands. I’m conscious of the type of drink/bag I carry in these situations	I have no concerns at home. However if we dine out I do theme to order things I can manage to cut up without needing assistance with a steak!!	I have no concerns about dressing however some jewellery I do get my fam to put on if it has a clasp	I have no concerns with cooking. I use my stump to hold and don’t generally have an issue. I do tend to like larger bowls with a hooked handle if I need to scrape food from one to the other. Like a cake batter into the pan.	Unfortunately no issues here!	If I’m using an electric screw gun/I find it much easier than trying to hold a nail to hammer	There aren’t any	Feedback when there is change		So I can adjust	That the pressure is correct	electrodes inside the socket	The electrodes in my socket have been placed on the most active part of my stump. I can rely on them.	My concern with technology is the failure to engage it at all.		Just feeling in control		very important	I grew up with a body operated hook with a harness. I have the Otto bock and a passive limb now. It’s all about trusting the control of my limb for me. I like the instant command. I have swung two, used two and actively use both arms/hands in my daily life. It’s a natural thing and the prostheses for me needs to fell that way too	not important	I had my hand amputated the day after I was born due to amniotic band. As a child I suffered very minimal phantom pains. More growning pains. I have no issue with phantom pains.	very important	I’m [REDACTED] years old and tried MANY, the most important thing for me is to look as much as possible like a real hand.	neutral	I feel vibration	Covered everything !
	B	Congenital	I never used a prosthesis									Regular feedback		So i know its working correctly i	If its near heat or fire. Maybe it would tell me to pull away	separate electrodes	Since i haven't worn one with electrodes i am not sure the best answer. If its in the socket your little arm might not touch it enough. Maybe axwireless one is better	If uour were internet is poor that the arn won't work	Open and close, moving individual fingers	If your just sitting watching tv. Senors could go off when no activity happens		important	So you know it's working correctly	very important	If it's to painful for to long i would wear it	very important	I want it to be an extention of me verses a movie arm	important	It would help to know the strength you need to grab it	I might not be the right person since I dont wear one.	I have bad RA in left hand so later i may need one
	A	Congenital	I never used a prosthesis									no preference				no preference				When Im not active, when it’s unnecessary.		very important	That way we can feel we have control over our lives	important	Because it can be emotionally distressing to feel these types of pain	very important	Confidence.	very important	That way we don’t have to feel like it’s a tool, just a limb
	C	Congenital	I never used a prosthesis									Feedback when there is change		In my opinion, the regular feedback would get annoying after awhile, considering I would get used to wearing the arm.	When something is small a vibration when the fist is full inclosed around the item (eg. Lipgloss tube) to indicate full grip is reached around the item.	electrodes inside the socket	In my opinion to have the electrode on the skin would be very daunting, especially for kids, I feel if the electrode location was inside the arm out of sight it would feel more natural.	No concerns a great idea. As long as there are a wide variety of settings of sensations to accommodate kids who wouldn't be use to the vibration so have a lower setting for them to try out.	Check and indicate how long battery life left, information on the arm incase any problems, contact info	Switch off at night, don't want the sensors going off in middle of night by accident		very important	No. 1 on my list having no elbow.	very important	Great for recovering patients	very important	Feeling confident in the arm	important	Not one of my priorities but again could help a recovering ampute	Wrist function	If someone could look into making a prosthetic with a working elbow, my prosthetic makes my arm still completely straight and is not natural, a functional elbow would be idea for people with upper limb difference.
more than 10	B	Congenital	I use my prosthesis daily	Concerned I might hurt them	No problem	Only use the prosthesis to cut steak	No problem	No problem	No problem	No problem	I do not make errors	Feedback when there is change		I never no if the hand will open and the cup fall so I do not carry drinks or fragile objects	Not sure but it would be great to get any feed back of any kind	electrodes inside the socket	Is there room	None I will try anything	Not sure	Relaxing or watching TV		very important	I like to feel in control	not important	Do not have pain	important	Just mentally feels right	important	And weirded!	Can it have a visual way of showing it is on. Like a light	No
6 to 10	C	Acquired	I use my prosthesis at least once a week	Don't use	May use	May use	Do not use	Do use	Do use	Do use	Input errors with the fast/slow ramp of EMG signal commands when trying to do something quickly - I hate this system. As in, strong quick signal for wrist rotator, slow for hand open close – when i want to use the hand quickly then I may active the wrist rotator instead, which is super annoying. It is not a natural setup as it doesn't behave as muscles would respond. It's a hack to create more da…	Other	Feedback of increasing vibration with increase in object resistance (grip firmness). Then, when the gripping is complete, wait for 2 seconds of the vibration continuing, until it times out. If the object is lost, triple short hard vibration to show pressure is decreasing, and if the object is still present, reactivate constant vibration scaled to firmness of the grasp. Then again, this will time …	It seems more natural to me to scale vibration with pressure. Battery life permitting I would also not let the vibration time out, this could be a toggled option. Then, you may set your own custom scale of vibration, so you may not want it so strong if you have it to always on.	Perhaps rather than pressure, I'm asking for motor torque demand/distance moved by the motor? In a way you might get a sensation of pressure but also a sense of how dense an object is, and if you need to squeeze more	electrodes inside the socket	I have sensory reinnervation and it may be helpful... incredibly helpful... To place electrodes in corresponding skin areas (body brain mapped) to corresponding areas on the hand/terminal device sensors.	I wouldn't know until I used it	Stimulation frequency selection, stimulation current selection. Rhythm/stimulation pattern selection.	If the minimum maximum stimulation threshold was not low enough. If the hand was locked, off, onto an object for secure long duration holding.		very important	Because they lack any sensory feedback	neutral		neutral	This seems like a loaded question but it would be interesting instead to ask the question to someone before and after using your system, instead	important	Only if there was sufficient fidelity in the system to not be as binary on one location, e.g. a sensory net or array of sensors and stimulators.	No info about fidelity of control or size of stimulation electrodes, battery life, compatibility, contraindications	I dislike TENS machines... hmm
less than 1	C	Acquired	I use my prosthesis daily	Don't do this	Use left hand	Use prosthesis	Use prosthesis for closures zips etc	Use prosthesis	Use prosthesis	Use prosthesis	Protecting wrist and elbow angles	Feedback when there is change		Minus natural components of cutaneous sensation - ideal would be vibro-tactile diminishing over time eg frequency, intensity parameter during steady state	Proprioception for feed forrward control during reach to grasp	separate electrodes	Existing socket pressures and overlay from collocated array could interfere. Also difficult to use with liners. Practicality? Small surface areas, unnecessary challenge during research. Preference would be pectoral region during prototyping at least.	Mustn't interfere with info context. So info signal could be frequency/pattern modulated as in neutron communication?	Bio feedback training; array test mode; error alarm; battery status.	To conserve power; if grasp pressure is not critical; if grapes object is vibrating so feedback math be constant, intrusive or inaccurate		very important	Fine sensorimotor control	important	But a problem but could prevent maladaptive cortical plasticity over time	very important	Acceptance of device and intuitive user enhanced	very important	Approaches natural state	Wounds scarring, existing cutaneous sensation deficits in residual limb? Could preclude sitting of electrodes in socket. A placeable array offers choice, preference for areas with high density surface receptors	All contact surface are important eg phalanges,palm and regionally mapped
1 to 5	B	Acquired	I use my prosthesis at least once a week	no	no	yes	yes	no	no	yes	hand opens sometimes	Feedback when there is change		that's all I need	when touching hot things	electrodes inside the socket	easier to use, I guess	none	I like simple apps	I don't switch it off		neutral	I don't know	neutral	I don't know	neutral	I don't know	not important	I don't know	none	none
	C	Acquired	I never used a prosthesis									Regular feedback		I can see a change in the cup but not intensity		separate electrodes			Frequency of feedback, vibration timing	As I have never used one before I’m not sure		very important	Prosthesis dexterity I expect is difficult to control	very important	Phantom limb pain is fairly constant, anything that helps us great	very important	I expect to feel some sense that I have an arm again when I get prosthesis	neutral	I do not understand this idea
6 to 10	B	Acquired	I use my prosthesis daily	Very hard/uncomfortable for the child. Can be dangerous mucking around with my 10yr old	Makes others nervous/uneasy about what to do ie.fist pump	Fine for eating. Cutting up food can be difficult	Fine for day to day wear. Cannot put my leg liners on with prosthesis so I rely on others. Absolutely no chance buttoning up a shirt wearing two arms	Again,safer with others	I’m very fortunate that I do not have to do the cleaning!	Can be awkward but doable. Very time consuming	Dropping things mostly	Regular feedback		Consistency for a high user ie. dependant on prosthesis for daily living	Feedback throughout the socket would be great	electrodes inside the socket	Visually and more comfortable integrated I think	None. I live on my phone so that makes sense	Adjusting level of feedback. Measuring usage of prosthetic	When I take my arm off at night. When I’m on my offf road motorbike		important	Heavy use can be tiring,unresponsive. To understand through data what the arm is going through would be good	very important	Any assistance to reduce limb pain would be an enormous benefit	important	Connectivity/like the prosthesis more could have large psychological value	very important	You miss all sensations that are lost. To regain just a few would be another big psychological boost	Nope.	An amazing project and I truly hope you can get it to market
	A	Congenital	I never used a prosthesis									Feedback when there is change		I don't need to be reminded that I am holding something.	I don't know.	electrodes inside the socket	It would be easier to understand the relationship if it was at the end of the nube.	No concerns	Increased levels of vibration for fun.	When not active, to rest.		important	I'm not sure how it would make it easier to control.	important	I'm not sure how this would work.	very important	It would increase functionality.	very important	Its always nice to have more positives	How many sensors will be present, will they just be on the tips of fingers?	Have you thought about using a material that will allow pressure/shock to travel through the device? Such as a encased gel.
	B	Congenital	I used a prosthesis in the past but not anymore	n/a	n/a	i dont wear 1	havnt for years	would like 1	but my stump is	too short for 1 of these	n/a	Feedback when there is change		haptic feedback would be great imo		electrodes inside the socket		n/a		when relaxing		important	n/a	important	n/a	very important	n/a	important	dont know
	B	Congenital	I never used a prosthesis									Feedback when there is change		Because I think the regular feedback might cause me to drop what I'm holding.	Tightness of grip not otherwise related to object slipping, for example, squeezing too hard that could cause an object to break	no preference	I've never had electrodes on my limb so I'm not sure which I would prefer at this point.	If I leave my mobile device somewhere and cannot access the app, is there a way that the settings can be overridden and turned off?	It would be cool to be able to see how strong the grip measures while holding an object.	While I am sleeping, and possibly during times that the overall atmosphere would be quiet like during a play at a theater. I would be conscious of a vibrating noise in quiet areas like when a mobile device set on vibrate goes off on a table.		very important	Control is important because I don't want to drop anything I grab with the prosthesis	neutral	I don't experience this	very important	This is important to me because I feel that if it felt like a tool i wouldn't use it.	very important	Being able to feel an object helps to make the prothesis feel real and allows for the tactile perception to occur.	No	No
more than 10	B	Congenital	I use my prosthesis daily	Worries I would hurt a baby with my prosthesis so I didn’t wear it when my kids were newborns	I use my left had and twist it to match their right	My fork flying out of my prosthesis when I’m cutting steak	None	None	None	None	I am very good at using my prosthesis because I am using it since I was one year old	Feedback when there is change		I don’t want to constantly feel a vibration for no reason. That would be distracting		electrodes inside the socket	I don’t want anything more on my body. Everything in one arm would be ideal			I don’t know		very important	Making it easier would be great	neutral	I don’t have phantom pain	very important	Having a prosthesis fit perfectly would be amazing	neutral	I don’t think it matters to me.
more than 10	B	Acquired	I use my prosthesis at least once a week	No problem	No problem they see	Sitting down all good, problems with exaggerated finger foods like a fully overstuffed kebab.	All good	All good	No prob	No prob	Inadvertently scratching wall or furniture	Other	No I don't want that system	I had that for a study once and it really exacerbates my phantom pains beyond any measure, so I dropped out.	Don't understand question	neither	See above	I don't want it at all. Not ever.	I have plenty feedback on my arm as it is. Hard coupling does that	Always		neutral	I have that, body powered arm offers that already	very important	My socket is narrow and compresses the stump - phantom pain reduced.	not important	Thats a hoax. It's nonsense. Ever thought that through?	very important	It's very important to NOT have that. I want my arm protected from such.
more than 10	B	Congenital	I use my prosthesis daily	Yes- worry	No	No	No	No	No	No	Fine motor skills, balance	Regular feedback				electrodes inside the socket				Not sure		very important	Need to have more control when using	not important	Don’t suffer with	very important	Can feel not part of you at times	very important	Feels more like you
1 to 5	B	Acquired	I use my prosthesis daily	none	n/a	n/an	n/a	n/a	n/a	n/a		Feedback when there is change				electrodes inside the socket				n/a		neutral	n/a	neutral	n/a	neutral	n/a	important	n/a
	B	Congenital	I used a prosthesis in the past but not anymore	n/a	n/a	N/A	n/a	n/a	n/a	n/a	used to drop things or hold them too tight	no preference		i have no reference point		no preference				if you limb is sore or uncomfortable		very important	may encourage me to wear a prosthetic	neutral	not applicable to me	very important	may encourage me to wear a prosthetic	very important	may encourage me to wear a prosthetic
1 to 5	B	Congenital	I use my prosthesis at least once a week	Kids are afraid of the device.	I may squeeze too hard, and if they pull back, my EMG sensors will lose contact and I won't be able to re-open.	I may drop a glass or plate.	The prosthesis doesn't fit easily through sleeves.	The bulk of the hand / wrist rotator aren't waterproof, heat sensitivy.	No problems.	Tools usually require a fairly precise grip that doesn't exactly map to any of my myo hand grips.	When confronted with a new task I don't do it the "right" way (utilizing the prosthetic hand) well if I'm in a hurry. I push objects against my arm like I would with no prosthetic.	Feedback when there is change		If the regular feedback is every few seconds, then it may not be granular enough to catch changes with precise timing (e.g. pulses at t=0 and t=3, but you drop a cup at t=1.5, what happens?) If you feedback on change, you can be very precise with low latency. Another option would just be constant feedback (instead of every few seconds). But I'm guessing there are implications for battery life / o…	It would be great to extend this into a sort of "collision detection". e.g. you notice sharp deceleration in the prosthesis, buzz the left side where it must be touching somewhere. Since there's no feeling, proprioception can be difficult.	electrodes inside the socket	Integrated electrodes would be easiest. My current myo prosthesis has a grid of metal domes inside which provides good contact even through body hair. Unless you are talking about adhesive electrodes, which makes things more difficult. Separate electrodes would need separate don/doff.			If the vibration makes audible noise, maybe in a quiet place like a museum or movie theater. Depending on its impact on battery life, maybe when the battery is getting low.		very important	All but the very most expensive prosthesis are quite cumbersome to use in my opinion. Anything that improves this is much appreciated.	not important	I'm congenital and don't experience this.	very important	Would really help proprioception and an intuitive sense of where the prosthesis is.	important	I've never had an arm on this side. Just think it would be cool!	What type of amputations are you focusing on for this project? All? Below/above the elbow?	Will you publish your findings in a way that be utilized by the open source prosthetic community? If the idea works I'm sure we would love to design a low-cost version of this.
more than 10	B	Congenital	I use my prosthesis daily	Accidentally whacking them with the hard metal of my arm, or dropping them	None - I just shake with my full hand	Not usually a big issue since I eat with my full hand, but some things like cutting with knife and fork, spreading jam on a piece of toast, etc can get messy and I drop things sometimes	Zipping up dresses or doing up blouses with buttons in the back. Also if the prosthesis is too wide and won’t fit in the sleeve, so I can’t wear some shirts with it, that is so annoying	I do this without my prosthesis	I do this without my prosthesis	Not sure, I guess I haven’t ever needed to use two handed tools before	I almost never use the opening and closing function because I’ll always over squeeze or drop things. I know I should practice more so as to not use it so passively but I’m 33 so I doubt I’ll learn new tricks at this point but it’s possible	Feedback when there is change		It would be annoying and not that useful to have it be vibrating constantly when trying to just, say, stand there and hold a cup for example.	Tightening or loosening of grip	electrodes inside the socket	The main thing is not to have this create additional width or attachments that would further make the arm bulge out or not sit right with clothing. The electrodes would be cool, but I absolutely will not wear it if it looks all weird with the shape of my arm. I hate when my arm looks fat and bulgy, and plus then it won’t work with my clothes	No concerns, an app sounds good	I have an app for my current arm that allows me to adjust the settings in the speed and force of movement, etc. I think the app would need to be all integrated so you have the electrode controls abc those other controls all in one place.	When I’m just using the arm passively		very important	Control is key	not important	No issue for congenital limb difference	not important	It is a tool	not important	No idea or no value on this since Ive had this from birth
1 to 5	B	Congenital	I use my prosthesis daily	Hurting the child, not being able to pick them up effectivly	n/a	flexation of arm to bring food to my mouth	Not used	Exposure to heat	Not Used	failure of grip resulting in injury	releasing grip when unintended	Feedback when there is change		Too much vibration could become frustrating	When the motors are fully engaged around an object, when the device had entered 'freeze mode'	electrodes inside the socket	Not having to wear an additional device	no concerns	Clear indication of current/potential settings - easy to adjust/sliding scale	Not actively 'using' prosthetic but still wearing it - eg. having drinks with friends		very important	Important to aid use	not important	No phantom limb pain	important	This would help adopt the prosthetic as more 'part of you'	very important	I've never experienced 'touch' using my left hand - new sensation is welcome	No	No
1 to 5	B	Congenital	I use my prosthesis daily	would not use my prosthesis for this	none	cannot reach my mouth with mine	this is condescending I feel	fine to use a prosthesis for	fine to use a prosthesis for	fine to use a prosthesis for	no haptic feedback so I don't know how much pressure I grip with	Regular feedback		if there isn't constant feedback the cup with slip out before the device gives you feedback	a simple lock button so you do not have to hold your muscles in a certain place for so long	electrodes inside the socket	electrodes outside the socket is too cumbersome	the app should not require you to login or bluetooth connect to your arm every time you try to use it		If you are going to be holding an object for a long time the feedback should be turned off and the grip should be locked		very important	this is practical	not important	not applicable	not important	not applicable	not important	not practical
	B	Congenital	I never used a prosthesis									Regular feedback		want it to be like a fan	any changes in the object itself	electrodes inside the socket	direct is best	updates and compatibility	minute sensitivity changes	fatigue maybe		very important	whole point of having one	not important	I don't have any	important	needs to function as part of me	important	never felt it and it would be nice
more than 10	B	Congenital	I use my prosthesis daily		I use my functioning hand	Recently incorporated my prosthetic in cutting	Do not use my prosthetic	Stirring, holding	hold a broom, or supplies	hold things level when drilling	Cycling through appropriate grips	Feedback when there is change		It would be easier to notice change		electrodes inside the socket	I have grown accustom to this method	None	Grip replacements	To lock in a grip, such as when typing		very important	There's a lot of finesse required	not important	Have not experienced	neutral	Not really concerned with aesthetics	not important	Have never experienced it

### Sheet: Reasons for non-use
	uncomfortable	expensive to buy	lack of sensation	expensive to maintain	hard to use	don’t need one	not offered
I never used a prosthesis	#REF!
I used a prosthesis in the past but not anymore	#REF!
total	0	0	0	0	0	0	0
