## Additional file 5: Interview codes for "Experience of Adults with Upper-limb Difference and their Views on Sensory Feedback for Prostheses: A Mixed Methods Study"

### Sheet: Sheet1
Theme	Subtheme	Code	Example Quotes
Will I be able to trust the prosthesis?			I don’t trust it. I don’t trust it not to open on its own.. without me.. or that if I didn’t lock it that the grip would suddenly let go of it (Jerome) just trusting the device.[…] if a fully abled person was using one of those gripper things to lift certain objects, it would be a bit nervous or you would be a bit nervous, but if you could eliminate that nervousness and it was just natural, it wo…
	Prosthesis should do what I want it to do		I think it's [frustrating] because you you can't, I don't know you can't control it properly. Like say the hook. To grab a fork. You have to stretch your arm out and then like grab, grab the fork, put it back and then you'd be restricted in terms of movement. And also it's not, it's not a part of you so it just doesn't feel right in terms when you're trying to navigate using something and then wi…
		I have no control over the prosthesis	I didn't really have any control of it because I didn't know how, how hard it was holding something. Or like I used to like try and pinch people. Because I had no I had no kind of control over how hard it was it just closed. So yeah, I guess in that sense, I definitely felt that I had no clue what was kind of going on at the end of the prosthetic. (Grace)
		Value reliability	one of the other reasons I don't wear it all the time, it's just like, It's not a hundred percent reliable and like, say, say it's like 90 or 95% reliable but then it just like fails 5% of the time. Like, I can't, I can’t..that's not enough for it to feel natural because I always like have to second guess like, oh, am I going to be able to use this in the way I expect? Um, or am I going to have t…
		don’t want to rely on vision as much	some sort of feedback, so you'd be able to not constantly watch what you're picking up and you, once you've got it, you've got it on yet. So when you reach out for something, you don't keep your eyes focused on it until you’ve picked it up. (Guy)
		don’t want too many functions	Like I have eight functions and that's really unrealistic. I really only need two or three and that's pretty well the same across the board (Jessica)
		want to know where the prosthesis is	my big thing that I would like the feedback for is knowing where the prosthetic is, um, without having to look at it, I think probably for me, that's the big thing. (Kevin)
		Want the prosthesis to react quickly	you are supposed to be able to close it slowly and you are supposed to be able to open it slowly. It shouldn’t react as quickly as mine does, but I like it acting quickly because this [intact] hand acts quickly and I like the fact that this [prosthesis] acts quickly but yesterday the prosthetist said to me- why have you got it on so high? you’ve got it on sort of maximum. I said well I want it to…
		feedback needs to be quick	And how fast of a signal is it, you know? Because you're talking thousandth of a second there, right? Probably hundreds of a second at least. Right. So you need that to be pretty quick. So you're getting feedback before you actually break the egg. (Paul)
	I don’t want to worry about breaking the prosthesis		well that is another thing that can go wrong, or it is another thing that won’t work or it is another thing that will wear out. If it is going to be something on the surface, isn’t that going to be making the hand or arm more complicated? (Jerome)
		Worried about damaging prosthesis	That is another reason why I want to get feedback for it. Because I know it sounds awful but the thing is with the hand with no feedback i could literally be talking to you hammering something and I wouldnt know that I am hammering this thing [prosthesis] to pieces… “Oh i broke my hand because I hammered it” so it would be good to know.[…]. if I was told like if i felt some sort of feedback like …
		Prostheses are expensive	to be honest. It's, it's quite expensive to get something like that (Tony)
	Want to know what to expect
		Disappointed with prosthesis	when I got my other prosthetic arm it was like just a absolute, like kick in the face, because I was like, this is useless. Like, this is not what I wanted it for..and they weren't really listening to me in the centre (Laura)
		nervous when not sure what to expect	What to expect putting it on? I think I would have been quite nervous [laughs] like what's gonna happen when you hold something..but hmm (Grace)
		expecting to need time to learn how to use prosthesis/ feedback	It could be quite overwhelming to be all there at once and not knowing what does what, yeah, but I see what you mean if you gradually learn it then you can. (Guy) it might take a while for someone to get used to [the feedback].[…]. it would sort of be kind of a fun activity to, to test it out and try different things. And, you know, it's, it's enjoyable. If you give someone something that *does* …
		expecting natural feeling with sensory feedback	I would just hmm I think it would be amazing to see how it feels with the sensations and the different sensations you would get with every different thing that you would do with it- whether it be touching a table like you get that feeling with that or maybe petting an animal you know that kind of thing. (Kelsey) but actually having the prosthesis with the feelings of a normal hands, I think would…
Will I be able to do more?
		I want something functional	I rarely use it at all to be honest because It's got no function. (Laura)
		Elbow and wrist movement is important	its a bit annoying to say the least.. so if I am doing my like putting some spices in something or whatever.. I would have to [gestures using the intact hand to rotate the wrist] whereas I could just get this [intact] hand and just go pour.. like I can do it like this [gesturing excessive shoulder movement] but being able to like literally be able to use the wrist would be great as well (Ted)
	I already do things my way		sometimes when people go to design, they think that…they forget that the person will have worked around and find their own way of doing certain things and I think it's very important. Um, but, uh, yeah. (Tony)
		I plan ahead	most of what i do is trying to set things up before I do something. so I plan.[…] I am always trying to identify where I am going to have a hiccup and then adapt to that. (Ross)
		I do things my way	cause when you are learning, like I think about it this way. When I was learning to crawl. I didn’t know there is another way to crawl, I just figured out how to crawl and same thing with like everything else. When you learn the mechanism to make your body work.. I never had a new challenge to learning it, I just learned it. (Ross)
		Prosthesis gets in the way	basically when I had the prosthesis on, it's kind of just like this big hulking mass that's like, kinda gets in the way sometimes and I'll hit it up against stuff. (Kevin) the best way I can explain it to people when they ask, why don't I wear a prosthetic is.. for me, it was almost wearing a third, a third appendage or a third limb that kind of bumped into things. (Georgie)
		Don’t need prosthesis	I've never worn one… I've made several of my own, but I've never actually used them to do any tasks beyond testing really… Just because I didn't really find any benefit from them if you know what I mean. (Tony)
	I need to be able to hold items with the prosthesis without dropping or crushing them
		want prosthesis for bilateral activities	for me it was mainly like when a task comes up where i need two hands or when i need to hold something with my actual hand and something with a bionic arm I would obviously do that instead of struggling (Ted)
		need to hold stuff	even like, I'll go get a bagel and they wrap up a bagel and I will crush my bagel and it's really, really frustrating because that's like, in my opinion, one of the main uses for prosthesis is that way you can hold something with your other hand. Um, and so it's really frustrating to not be able to do that when I paid so much money for something that's supposed to be so functional. (Jessica)
		need sensors on areas other than fingertips	there are things that I hold that touch my Palm more than my fingers, especially depending on what shape it is, because you're not always going to hold something with your fingers necessarily, but you will always have in contact with your Palm. (Jessica) maybe on the outside of knuckles here… because people actually do push like with this, uh, quite a bit, if they, they don't have time to grasp t…
		change feedback with pressure	one of the last days of school, I dropped a salad in the dining hall and like, that is so embarrassing and there was nothing I could do about it. I was either going to crush the salad or I was going to drop it and I really don't think that there's a way to, like, I don't think there's a way to train yourself to be able to concentrate hard enough on your grip because my, my sensors are so sensitiv…
How will it affect how I feel?			but you know, before you start engaging in activity, you know.. its being comfortable with yourself and being comfortable with the way people perceive you.. (Walter)
	The prosthesis affects interactions with others		I think the association with the new prosthesis is very positive just because they look very cool. Um, I think in, in like TV and media and everything, there's this kind of like futuristic aspect to them so I think that the biggest reaction that I have is like, um, like definitely people will look at me differently. Like either way, like if I'm just like have one hand or like, if I'm wearing the …
		hide limb difference	not that I hide it, not that I'm ashamed of it, but it just end up in a pocket and out of sight, out of mind. (Cheryl) like I always find it, like I would tend to hide it if I’m out and about, I just have my hand in my pocket just because first impressions, like, even if it's the nicest person in the world, hmm.. sometimes you just don't want the first conversation to be about that, because it ca…
		others may want to try the feedback system	Hmm [laughs] I think that if they would be able to they would probably want to try it on themselves and feel how it feels with the different sensation feels and the gripping feels of it. (Kelsey)
		conversations	I just think that my existence as a disabled person, does need to be a learning experience for people..[…].. like maybe ask me about my experiences or about my prosthesis. Um, but just off the bat, like a lot of people don't even like, ask me my name or how are like how I am. I, they literally just started, like, that's a cool hand, like tell me about it or whatever and there's just, there's so m…
		easier to be accepted/ included when wearing a prosthesis	[I would wear the prosthesis] just so that they felt comfortable like holding hands with me on the right side ..hmm and not feeling ashamed that they shouldn’t try to hold hands with me. hmmm.. you know, not feeling that I shouldn’t be ashamed to hold hands with somebody on the right side and, you know, that kind of stuff. (Kelsey)
		don't like drawing attention	I’ve gotten to a point now where I do love my arm, I love people seeing it but I also sometimes just want to blend in. I don’t need people to be like .. wow that is a cool arm.. I’m like hmm cool I’ve got stuff to do (Ted)
		I want to feel the touch of other people	to shake hands and *feel* that person’s hand shaking would be like amazing especially the amount of people i have met through the years and there like oh can you feel that? and I am like nope [shrugs] (Ted)
		friends and family are accepting	honestly, I think most of my family doesn't even think twice about it. I'm just who I am and it's just me. (Cheryl)
		kids are mean	kids can be very cruel you would get the odd name calling and things like that yeah. But you just grow up with it and you get used to it sort of thing. (Guy)
		people reacting to me wearing a prosthesis	I've never ..no one that I… only my parents and my siblings are the people that.. That have known me when I wore a prosthetic before, so it would be it would be very.. hmm.. It would be a little different. (Georgie)
		Feel more confident shaking hands	I suppose if you like shaking hands with somebody, then if it give it you'd know you'd actually make contact because when you shake hands with somebody, you don't look at their hand and make sure your hand goes into their hand. Yeah. You're more looking at their face. So that would be very useful. Yeah. That sort of thing. (Guy)
		not fooling anyone with cosmetic hand	I’m not trying to fool you, you know, with the myoelectric arm when they were painting the skin and doing all that stuff to make it look just like my other hand, you know, they actually cast your one hand to do it right. So to me, I'm like, who we fooling here, you know? And I'm not fooling me and I don't care about fooling anybody else, but it does. (Paul)
		people don’t notice I have one arm	Even this one is not very realistic but I have a more realistic hand which is a purely cosmetic hand and the silicon glove is much more high definition. but even with this [myoelectric] hand, people don’t notice it until you say oh by the way can you help me because I can’t lift that because I’ve got one arm. They go oh my god.. (Jerome)
		sound is a reason to switch off feedback	I guess it would depend on like, is it loud? Like, does it make a noise that is like annoying or distracting? Um, other than that, I probably wouldn't want to switch it off very often. (Kevin)
	Prosthesis affects how I feel about myself		I was very adept at using this prosthetic. Right. So I point that out to say that there wasn't anything I couldn't do with it. But as I got to, like I would say, fifth or sixth grade, which is like, I don't know, 10, 10 to 11 years old, I started to get pretty self-conscious about it as kids get self-conscious about stuff. And I remember I started taking it off and putting it in my backpack when …
		Don't want a medical device	So like, they were already taking that approach of kind of, from the limb different community, what they need, rather than, like being prescriptive. So I was really like into that. (Grace)
		Don’t want to ask for help	I'm very strong headed, stubborn, independent, and I do what I want when I want, how I want, you know.. Nobody tells me when I can and can’t and so that was a very sobering realisation that I will then *need* help, I will have to rely on others to do normal functions, daily functions. So, yeah, any way that I can prep myself for the future to at least prolong the needing help or constant help is.…
		want to look good	I hate the hook so much, because they're not, they're not aesthetic at all, but they're also not particularly functional. So they just look horrible. Yeah, it kind of, I never felt nice. Well, I guess it's like clothes isn't it? When you put them on, you've got to feel kind of nice. And with that you just feel like something from a medical book, I guess? I don't know. not nice. (Grace)
		prosthesis makes me feel more disabled	It didn't feel like it assisted me in terms of like doing an activity, it always felt more disabling because of the restricted function it had. (Grace) was just there to make me look more as people would say “normal” but I wouldn’t say it was normal but it was a way to, yeah, it was a way to make me feel more normal but it made me feel more disabled than anything (Ted)
		feedback is tricky with multiple prostheses	I think if I had sensation in one type of prosthetic that could hinder my other prosthetic use. (Margaret)
	I will choose to wear a prosthesis because I want to not because I need to
		Acceptance	you can grieve your loss and then get over it.[…] To deny it, I guess, it really greatly reduces your ability to come back faster, right? The sooner that you that you can understand your limitations. (Paul) Again, I think it's that mental thing where you have to understand it's a tool. So what's in your head that it's a tool, it's never going to replace your feeling of your fingertips, you know, …
		Proud of skills	I am less independent than I was, just in bimanual activities but otherwise I am me.. and I havent changed.. and if anything, its kind of reinforced my sense of self.. hmm and my belief that I can do things (Walter)
		want to vs. have to	Everyone thought it was really cool, but everyone has acknowledged that I don't *need* it. It's just something I'm trying out and seeing if I really like it or not right now. So yeah, a lot of acceptance, which is good. (Jessica)
		parents encouraged wearing a prosthesis	i would say my mom pushed me in that direction a little bit because she just thought that that was what the normal thing was… but she never said like you need this to be normal. She never said anything like that. It was more something like if you want it we will get and I kept getting it because I thought that is what I wanted. (Ted)
Is it worth it?
		interested in new prostheses	you know with technology its all come a very long way and it would be very interesting to try a different prostheses again and see all the advancements that everything has come to. (Kelsey)
		wear prosthesis outside	I primarily use it for this sort of like gross assist movements and not fine tasks. So like holding a bag and like opening doors and like, all that stuff is, is, is very good. And I find, I do those things more when I'm kind of out and about, or when I'm in inside my home, I generally don't use it as much…[….] It's like, I think about it kinda like that. Like I get home and I take out my shoes an…
		surgery is too much	I think surgery's just too far. Whereas if it, if you could just have a device that just can, you can put it on and off for me, that's perfect. (Tony)
		didn’t think I needed feedback initially	The big question is, would I find it useful? The answer is I didn't think so until I really started thinking about it because I have never had it. (Jerome)
		worried about battery life	I assume there is a power source and so the life of the power source.. you know like when laptops first came out and they were like an hour and now they are like a whole day.. it would be nice to have the whole day [laughs].. (Ross)
		prosthesis is used when needed/ useful	[I used the prosthesis] when i really *needed* it so like you know when I am doing the cooking i was wearing it when i was doing my cooking or when i was shopping i was wearing it to hold the basket or like hmm.. you know just everyday use is how I would put it. (Ted) I've never needed it all the time. Because, obviously, you adapt your tasks. So you just pull that out when you need it. You don't…
	comfort is of utmost importance
		prosthesis is uncomfortable	So my main reasons I didn't wear it were comfort.. those old plaster prosthetics. And they would drill holes, you know like half inch holes through the whole thing for ventilation. But the sock with the thing and then the strap over my shoulders was just uncomfortable. (Georgie) it was just so I don't know, so awkward and so heavy most of them, especially the bionic one (Guy)
		want adjustable feedback	Hmm maybe adjusting the sensation feeling. Either up and down or hmm maybe adjusting like the grip sensation or the feel sensation. (Kelsey) Like sometimes you might need to be more precise, you know, like if you're playing sports and your adrenaline's going, you want it to be probably higher, but then if you're doing like a, if you're eating dinner, you would probably need to, we lower. It just …
		feedback off when relacing	I would turn it off when I am not doing something physical. Like sitting and watching television you don’t want a load of buzzing on your arm. Anymore than I would turn this [prosthetic arm] off because nothing more infuriates people around you when your hand keeps operating cause you are watching television. So I think it is only when you are at rest, you know, sitting in the cinema or watching …
		don’t want excessive feedback	it would be overwhelming.. it would start to dominate my sensory experience and it will get uncomfortable. (Walter) if you’re doing the same kind of task for a while you dont want to be told constantly- you are doing this! you’re doing this! Oh yes I am aware! so maybe start strong and then it either weakens or just completely turns off after a while. (Ted)
	Using the prosthesis more could reduce compensatory movements
		care about posture and overuse	as my consultant at [REDACTED] would say, well you have done more than a 130 years with this [intact] hand so it is wearing out. Maybe I should have had a better prosthesis. Something that would have taken the strain more.. and maybe worked two handed more… and I am just about to order a fairly sophisticated hand at this late stage in my life only because I am starting to think - hey I haven’t go…
	It needs to be easy to use
		want feedback to be intuitive	it has to be simple. So you can do it instinctively. (Margaret)
		real time visualisation could be good for training	if you wanted to get a little more fancy with it, maybe there would be some sort of like visualizer that would show like.. I got like a visualization of like the prosthetic and like the sensors in it. And it would kind of just like show which ones are being activated and all that stuff. But, um, Like when it was happening in real time so that you could actually see what was going on as it was hap…
		app access needs to be easy	Like if it had an option for widgets so you didn't even have to like log in on your phone. (Jessica)
	Easier prosthesis use with feedback
		feeddback is linked to learning	Maybe you’ve got something so sophisticated that as you do it it tells you and then you start to learn how much pressure you put on. (Jerome)
		I expect sensory feedback to make prosthesis use more natural
